# Intergenerational effects of parental educational attainment on parenting and childhood educational outcomes: Evidence from MoBa using within-family Mendelian randomization

**DOI:** 10.1101/2023.02.22.23285699

**Authors:** Alexandra Havdahl, Amanda M Hughes, Eleanor Sanderson, Helga Ask, Rosa Cheesman, Ted Reichborn-Kjennerud, Ole A. Andreassen, Elizabeth C. Corfield, Laurie Hannigan, Per Magnus, Pål R. Njølstad, Camilla Stoltenberg, Fartein Ask Torvik, Ragnhild Brandlistuen, George Davey Smith, Eivind Ystrom, Neil M Davies

**Affiliations:** Medical Research Council Integrative Epidemiology Unit at the University of Bristol, BS8 2BN, United Kingdom; Centre for Genetic Epidemiology and Mental Health, Norwegian Institute of Public Health, Oslo, Norway; Nic Waals Institute, Lovisenberg Diaconal Hospital, Oslo, Norway; Population Health Sciences, Bristol Medical School, University of Bristol, Barley House, Oakfield Grove, Bristol, BS8 2BN, United Kingdom; PROMENTA Research Center, Department of Psychology, University of Oslo, Oslo, Norway; Department of Child Health and Development, Norwegian Institute of Public Health, Oslo, Norway; NORMENT Centre, Division of Mental Health and Addiction, Oslo University Hospital & Institute of Clinical Medicine, University of Oslo, Oslo, Norway; Mohn Center for Diabetes Precision Medicine, Department of Clinical Science, University of Bergen, Bergen, Norway; Children and Youth Clinic, Haukeland University Hospital, Bergen, Norway; Centre for Fertility and Health, Norwegian Institute of Public Health, Oslo, Norway; K.G. Jebsen Center for Genetic Epidemiology, Department of Public Health and Nursing, Norwegian University of Science and Technology, Norway; Division of Psychiatry, University College London, Maple House, 149 Tottenham Court Rd, London W1T 7NF; Department of Statistical Sciences, University College London, London WC1E 6BT, UK

**Keywords:** MoBa, Mendelian randomization, educational attainment, indirect genetic effects, dynastic effects

## Abstract

The intergenerational transmission of educational attainment from parents to their children is one of the most important and studied relationships in social science. Longitudinal studies have found strong associations between parents’ and their children’s educational outcomes, which could be due to the effects of parents. Here we provide new evidence about whether parents’ educational attainment affects their parenting behaviours and children’s early educational outcomes using within-family Mendelian randomization and data from 40,879 genotyped parent-child trios from the Norwegian Mother, Father and Child Cohort (MoBa) study. We found evidence suggesting that parents’ educational attainment affects their children’s educational outcomes from age 5 to 14. More studies are needed to provide more samples of parent-child trios and assess the potential consequences of selection bias and grandparental effects.
