## Supplementary Tables for "Intergenerational effects of parental educational attainment on parenting and childhood educational outcomes: Evidence from MoBa using within-family Mendelian randomization"

### Sheet: S1 - ISCED education definition
Supplementary Table 1b: Definition of educational attainment mapping the linked administrative responses to the International Standard Classification of Education (ISCED)
	MoBa	ISCED	Years
Primary education	1	2	7
Lower secondary education	2	3	9
Upper secondary, basic	3	3	11
Upper secondary, final year	4	4	13
Post-secondary not higher education	5	5	14
First stage of higher education, undergraduate level	6	5	16
First stage of higher education, graduate level	7	5	18
Second stage of higher education (postgraduate education)	8	6	21
Supplementary Table 1b: Definition of educational attainment mapping the questionnaire responses to the International Standard Classification of Education (ISCED)
	MoBa	ISCED	Years
9-year elementary education	1	2	9
Further education 1-2 years	2	3	10
Further education - vocational	3	3	11
Further education 3 years - (general studies, sixth form)	4	4	12
Higher education (university/college), up to and including 4 years	5	5	15
Higher education (university/college), over 4 years	6	6	17
Notes: This variable is only used in the imputation model.

### Sheet: S1 - Descriptive statistics
Table 1: Descriptive statistics of the 40897 individuals included in the study
	Non-imputed data								Imputed data
	N	mean	sd	p25	p75	min	max		mean	sd	p25	p75	min	max
National exam data
English 5th grade	32327	0.032735	0.989087	-0.76085	0.841659	-2.58096	2.07282		0.006385	0.997414	-0.78377	0.828337	-2.58096	2.07282
English 8th grade	38403	0.020811	0.995224	-0.74036	0.825032	-2.75234	2.24975		0.000877	1.00243	-0.76663	0.823314	-2.75234	2.24975
Reading 5th stage	38835	0.062181	0.995857	-0.63686	0.863377	-3.55677	2.24338		0.0337	1.01104	-0.67653	0.863377	-3.55677	2.24338
Reading 8th grade	32717	0.069004	0.990814	-0.6324	0.836726	-3.32315	2.27686		0.048372	0.995208	-0.68053	0.828912	-3.32315	2.27686
Reading 9th grade	26736	0.069393	0.978528	-0.55478	0.835962	-3.75694	1.8499		0.047296	0.989244	-0.55478	0.807549	-3.75694	1.8499
Maths 5th grade	39266	0.075342	1.00037	-0.69054	0.848637	-3.01571	2.20404		0.054968	1.00845	-0.69226	0.848637	-3.01571	2.20404
Maths 8th grade	32696	0.078574	0.9805	-0.65592	0.815851	-2.81079	2.6134		0.059332	0.98474	-0.68504	0.814343	-2.81079	2.6134
Maths 9th grade	26702	0.075968	0.97609	-0.61645	0.858414	-3.19534	1.95447		0.061969	0.987945	-0.64643	0.835962	-3.19534	1.95447
Age 5 questionaires
Child literacy	18183	3.23456	1.01854	3	4	0	5		3.24101	0.998064	3	4	0	5
Communication skills	18251	3.19259	0.817683	3	4	0	4		3.19971	0.815081	3	4	0	4
Enjoys being read to	18308	2.98438	0.653304	3	3	0	4		2.98117	0.6469	3	3	0	4
Teaches letters	18316	4.76742	1.67725	4	6	0	8		4.7072	1.50379	3.9787	5.99535	0	8
Age 8 questionaires
Teacher assessment	17661	5.14812	1.25287	4	6	0	6		4.49185	1.23357	3.63495	6	0	6
Language skills score	18681	14.7122	1.70195	14	16	0	16		14.1218	1.71002	13	15.6318	0	16
Reading behaviour score	18375	9.17551	2.32509	8	11	0	15		8.92397	1.99203	7.79585	10.0152	0	15
Reading mastery score	15467	8.70085	1.72218	8	10	0	10		8.08887	1.67145	7.0021	9.39102	0	10
Hours homework	18716	3.43172	0.666264	3	4	2	6		3.54818	0.625593	3	4	2	6
Hours help with homework	18358	3.0773	0.69215	3	3	2	6		3.26506	0.615469	3	3.70231	2	6
Hours help after school with homework	18447	2.46528	0.594734	2	3	2	6		2.82456	0.575163	2	3.19284	2	6
Educational attainment PGS (Okbay et al 2022)
Child	40879	9.73e-11	1	-0.67254	0.674194	-4.36166	4.25952		9.73e-11	0.999988	-0.67254	0.674194	-4.36166	4.25952
Mother	40879	-1.7e-10	1	-0.66862	0.668752	-4.3703	3.95062		-1.7e-10	0.999988	-0.66862	0.668752	-4.3703	3.95062
Father	40879	-1.3e-10	1	-0.67017	0.667521	-3.8696	4.1139		-1.3e-10	0.999988	-0.67017	0.667521	-3.8696	4.1139
Covariates
Mother smokes	40071	0.558084	0.620556	0	1	0	2		0.559669	0.621187	0	1	0	2
Father smokers	40598	0.783019	0.862661	0	2	0	2		0.781293	0.862379	0	2	0	2
Father age	40875	32.5651	5.13106	29	36	18	60		32.5649	5.13089	29	36	18	60
Mother age	40879	30.178	4.42756	27	33	16	46		30.178	4.42751	27	33	16	46
Mother education questionaire	39521	14.2268	2.3197	12	15	9	17		14.2071	2.32419	12	15	9	17
Father education questionaire	40015	4.30668	1.39724	3	5	1	6		4.30668	1.39722	3	5	1	6
Mother education linked data	40570	15.446	2.2948	13	16	9	21		15.4456	2.2955	13	16	7.59814	21.8911
Father education linked data	40502	14.7683	2.63868	13	16	7	21		14.7678	2.64051	13	16	7	21.9856
Child sex	40879	1.48957	0.499897	1	2	1	2		1.48957	0.499891	1	2	1	2
PC1	40879	-0.00173	0.019139	-0.01206	0.009853	-0.07563	0.119376		-0.00173	0.019139	-0.01206	0.009853	-0.07563	0.119376
PC2	40879	-0.00019	0.015741	-0.00897	0.00863	-0.05488	0.099223		-0.00019	0.015741	-0.00897	0.00863	-0.05488	0.099223
PC3	40879	-0.00013	0.013506	-0.00959	0.009364	-0.08114	0.055555		-0.00013	0.013506	-0.00959	0.009364	-0.08114	0.055555
PC4	40879	-0.00015	0.012114	-0.006	0.00765	-0.06589	0.041546		-0.00015	0.012114	-0.006	0.00765	-0.06589	0.041546
PC5	40879	5.43e-05	0.012147	-0.00841	0.007135	-0.03801	0.064856		5.43e-05	0.012147	-0.00841	0.007135	-0.03801	0.064856
PC6	40879	0.000277	0.01014	-0.00604	0.006044	-0.03855	0.062911		0.000277	0.01014	-0.00604	0.006044	-0.03855	0.062911
PC7	40879	-0.00026	0.009896	-0.00628	0.005224	-0.04585	0.052671		-0.00026	0.009896	-0.00628	0.005224	-0.04585	0.052671
PC8	40879	-1.7e-05	0.008998	-0.00484	0.005404	-0.0608	0.046653		-1.7e-05	0.008998	-0.00484	0.005404	-0.0608	0.046653
PC9	40879	7.29e-05	0.008746	-0.00505	0.004613	-0.03747	0.072324		7.29e-05	0.008746	-0.00505	0.004613	-0.03747	0.072324
PC10	40879	1.55e-05	0.007908	-0.0045	0.004245	-0.05356	0.060891		1.55e-05	0.007908	-0.0045	0.004245	-0.05356	0.060891
PC11	40879	8.1e-05	0.008177	-0.00481	0.00482	-0.03781	0.05364		8.1e-05	0.008177	-0.00481	0.00482	-0.03781	0.05364
PC12	40879	0.000303	0.007839	-0.00424	0.004686	-0.03996	0.059201		0.000303	0.007839	-0.00424	0.004686	-0.03996	0.059201
PC13	40879	-2.4e-05	0.007474	-0.00437	0.004625	-0.06374	0.046677		-2.4e-05	0.007473	-0.00437	0.004625	-0.06374	0.046677
PC14	40879	-0.00016	0.007304	-0.00417	0.004387	-0.05118	0.036131		-0.00016	0.007304	-0.00417	0.004387	-0.05118	0.036131
PC15	40879	-0.00032	0.006797	-0.00452	0.003382	-0.05112	0.059927		-0.00032	0.006797	-0.00452	0.003382	-0.05112	0.059927
PC16	40879	-0.00013	0.007229	-0.00426	0.003376	-0.04655	0.069555		-0.00013	0.007229	-0.00426	0.003376	-0.04655	0.069555
PC17	40879	-7.3e-05	0.006922	-0.00364	0.003318	-0.05767	0.070327		-7.3e-05	0.006922	-0.00364	0.003318	-0.05767	0.070327
PC18	40879	0.000161	0.006853	-0.00329	0.003467	-0.05625	0.058691		0.000161	0.006853	-0.00329	0.003467	-0.05625	0.058691
PC19	40879	-6.4e-05	0.006432	-0.00396	0.00376	-0.04001	0.047202		-6.4e-05	0.006432	-0.00396	0.00376	-0.04001	0.047202
PC20	40879	-5.3e-05	0.006484	-0.00377	0.003927	-0.03954	0.03305		-5.3e-05	0.006484	-0.00377	0.003927	-0.03954	0.03305
Univariate associations
Mothers' education	Coef	lower	upper	partial R^2	Partial F-stat
Child p<5x10-8	0.011364	-0.0197993	0.0425273
Mother p<5x10-8	0.539435	0.511121	0.56775	0.0385	1394.38
Father p<5x10-8	0.310711	0.282309	0.339114
Father's education
Child p<5x10-8	0.027	-0.008	0.0634
Mother p<5x10-8	0.39935	0.3667	0.4319
Father p<5x10-8	0.61915	0.587014	0.651286	0.0384	1426.01
Bivariate associations
Mothers' education	Coef	lower	upper		Partial conditional F-stat
Child p<5x10-8	0.01238	-0.0187976	0.0435686
Mother p<5x10-8	0.538315	0.509966	0.566664		291.34
Father p<5x10-8	0.310261	0.281825	0.338697
Father's education
Child p<5x10-8	0.0273127	-0.0084683	0.0630937
Mother p<5x10-8	0.39938	0.36679	0.43197
Father p<5x10-8	0.618824	0.58667	0.65096		295.685
Note: conditional F-stats calculated on the complete dataset, which includes 414 missing values for parents education.

### Sheet: S2 - PGS results
Supplementary table 2: Association of offspring, mother, and father polygenic index with each outcome. Non-imputed results
			Confidence interval
National exam data	Score	Coefficient	Lower	Upper	P-value	N
	Offspring score	0.463971	0.378022	0.549919	0	15469
English 5th grade	Mother score	0.0976791	0.024091	0.171267	0.009288	15469
	Father score	0.0976991	0.023607	0.171791	0.009763	15469
	Offspring score	0.469344	0.360672	0.578017	0	9236
English 8th grade	Mother score	0.13247	0.039839	0.225102	0.005075	9236
	Father score	0.197774	0.105005	0.290543	3e-05	9236
	Offspring score	0.493978	0.408418	0.579538	0	15528
Reading 5th stage	Mother score	0.267186	0.192737	0.341634	0	15528
	Father score	0.309229	0.235077	0.38338	0	15528
	Offspring score	0.570937	0.468932	0.672942	0	9431
Reading 8th grade	Mother score	0.215186	0.127672	0.302701	1e-06	9431
	Father score	0.249676	0.160719	0.338634	0	9431
	Offspring score	0.621056	0.450348	0.791764	0	3931
Reading 9th grade	Mother score	0.239003	0.093847	0.384159	0.001261	3931
	Father score	0.320927	0.173977	0.467879	1.9e-05	3931
	Offspring score	0.635666	0.549534	0.721799	0	15611
Maths 5th grade	Mother score	0.200858	0.127223	0.274494	0	15611
	Father score	0.190779	0.116196	0.265361	1e-06	15611
	Offspring score	0.677184	0.570286	0.784083	0	9405
Maths 8th grade	Mother score	0.216013	0.125291	0.306736	3e-06	9405
	Father score	0.183096	0.091365	0.274827	9.2e-05	9405
	Offspring score	0.714622	0.54409	0.885154	0	3926
Maths 9th grade	Mother score	0.160944	0.019175	0.302714	0.026134	3926
	Father score	0.209346	0.061095	0.357597	0.005673	3926
Age 5 questionaires
	Offspring score	0.0881578	-0.031848	0.208164	0.149952	9063
Child literacy	Mother score	0.110612	0.00993	0.211295	0.031324	9063
	Father score	0.0559038	-0.04535	0.157158	0.279222	9063
	Offspring score	0.0768038	-0.023267	0.176875	0.132545	9099
Communication skills	Mother score	-0.0093692	-0.09463	0.075892	0.829475	9099
	Father score	0.0387116	-0.043426	0.120849	0.355644	9099
	Offspring score	0.0924767	0.014935	0.170019	0.019437	9114
Enjoys being read to	Mother score	0.0454212	-0.022059	0.112901	0.187109	9114
	Father score	0.0789711	0.013439	0.144503	0.018202	9114
	Offspring score	0.116578	-0.081972	0.315128	0.249843	9133
Teaches letters	Mother score	-0.296844	-0.465352	-0.128337	0.000558	9133
	Father score	-0.0557385	-0.224375	0.112898	0.517115	9133
Age 8 questionaires
	Offspring score	0.393149	0.229026	0.557272	3e-06	7226
Teacher assessment	Mother score	0.0879649	-0.054646	0.230576	0.226721	7226
	Father score	0.0657692	-0.074225	0.205763	0.357184	7226
	Offspring score	0.1287	-0.089981	0.347381	0.248737	7633
Language skills score	Mother score	-0.112033	-0.296076	0.07201	0.232864	7633
	Father score	0.0080739	-0.179036	0.195184	0.932601	7633
	Offspring score	0.475556	0.170044	0.781068	0.00229	7528
Reading score	Mother score	0.411106	0.146329	0.675884	0.00235	7528
	Father score	0.567144	0.309168	0.825121	1.7e-05	7528
	Offspring score	0.4199	0.201048	0.638752	0.000171	7616
Mastery score	Mother score	-0.0003305	-0.187447	0.186786	0.997238	7616
	Father score	-0.0430745	-0.22923	0.143081	0.650186	7616
	Offspring score	-0.0665014	-0.150948	0.017945	0.122757	7640
Hours homework	Mother score	-0.02996	-0.102367	0.042447	0.417397	7640
	Father score	0.0498655	-0.020271	0.120002	0.163509	7640
	Offspring score	-0.116449	-0.207213	-0.025686	0.011937	7518
Hours help with homework	Mother score	0.0101931	-0.067833	0.088219	0.79792	7518
	Father score	0.088224	0.012284	0.164164	0.022813	7518
	Offspring score	0.0193758	-0.047231	0.085982	0.568585	7526
Hours help after school with homework	Mother score	-0.0471659	-0.104569	0.010237	0.107343	7526
	Father score	-0.0353497	-0.090818	0.020118	0.211669	7526

### Sheet: S3 - MI PGS results
Supplementary table 3: Association of offspring, mother, and father polygenic index with each outcome. Imputed results N=40,897
			Confidence interval
National exam data	Score	Coefficient	Lower	Upper	P-value
	Offspring score	0.484306	0.4286	0.540012	0
English 5th grade	Mother score	0.0987403	0.049833	0.147648	7.6e-05
	Father score	0.166519	0.118415	0.214623	0
	Offspring score	0.525043	0.468168	0.581918	0
English 8th grade	Mother score	0.129025	0.079997	0.178052	0
	Father score	0.198966	0.148392	0.24954	0
	Offspring score	0.547276	0.491857	0.602696	0
Reading 5th stage	Mother score	0.246563	0.197765	0.295361	0
	Father score	0.27734	0.229482	0.325199	0
	Offspring score	0.618348	0.560628	0.676068	0
Reading 8th grade	Mother score	0.252657	0.204322	0.300992	0
	Father score	0.286266	0.235702	0.336831	0
	Offspring score	0.596703	0.536269	0.657136	0
Reading 9th grade	Mother score	0.262045	0.212068	0.312022	0
	Father score	0.306549	0.254876	0.358221	0
	Offspring score	0.643513	0.589114	0.697913	0
Maths 5th grade	Mother score	0.215351	0.167085	0.263617	0
	Father score	0.25035	0.2024	0.2983	0
	Offspring score	0.705694	0.650712	0.760676	0
Maths 8th grade	Mother score	0.248879	0.199792	0.297966	0
	Father score	0.270941	0.224121	0.317761	0
	Offspring score	0.673635	0.616948	0.730322	0
Maths 9th grade	Mother score	0.26086	0.211401	0.310319	0
	Father score	0.278296	0.229549	0.327044	0
Age 5 questionaires
	Offspring score	0.125615	0.042245	0.208984	0.003148
Child literacy	Mother score	0.0943018	0.017787	0.170817	0.015715
	Father score	0.0682033	0.00523	0.131176	0.03378
	Offspring score	0.070302	0.004018	0.136586	0.037642
Communication skills	Mother score	-0.0035616	-0.060224	0.053101	0.90195
	Father score	0.0308439	-0.022678	0.084366	0.258689
	Offspring score	0.0904426	0.03978	0.141106	0.000468
Enjoys being read to	Mother score	0.0563122	0.010471	0.102153	0.016059
	Father score	0.0729116	0.02812	0.117704	0.001422
	Offspring score	0.0693155	-0.046413	0.185044	0.240429
Teaches letters	Mother score	-0.134094	-0.23813	-0.030059	0.011532
	Father score	-0.0901247	-0.180872	0.000622	0.051597
Age 8 questionaires
	Offspring score	0.436194	0.338997	0.533392	0
Teacher rating score	Mother score	0.102087	0.017732	0.186442	0.017698
	Father score	0.103083	0.013715	0.192452	0.02378
	Offspring score	0.0592562	-0.067068	0.18558	0.357894
Language skills score	Mother score	0.0638118	-0.064725	0.192349	0.330544
	Father score	-0.0088178	-0.121442	0.103807	0.878041
	Offspring score	0.475322	0.314144	0.6365	0
Reading behaviour score	Mother score	0.330235	0.19981	0.46066	1e-06
	Father score	0.429111	0.299367	0.558854	0
	Offspring score	0.485849	0.334886	0.636812	0
Reading mastery score	Mother score	0.0232065	-0.119091	0.165504	0.74924
	Father score	0.0078752	-0.127673	0.143424	0.909339
	Offspring score	-0.0841165	-0.135028	-0.033205	0.001204
Hours homework	Mother score	-0.0501095	-0.091963	-0.008256	0.01895
	Father score	-0.013017	-0.062613	0.036579	0.606959
	Offspring score	-0.124397	-0.172847	-0.075947	0
Hours help with homework	Mother score	-0.0605262	-0.098598	-0.022455	0.001835
	Father score	-0.011567	-0.054213	0.031079	0.594998
	Offspring score	-0.0256404	-0.067376	0.016095	0.228546
Hours help after school with homework	Mother score	-0.0908665	-0.125607	-0.056126	0
	Father score	-0.0613213	-0.094211	-0.028431	0.000258

### Sheet: S4 - MR results
Supplementary Table 4: Mendelian randomization estimates of the effect of mothers and fathers education on offspring outcomes. Non-imputed.
		Phenotypic				Standard Mendelian randomization				Within family Mendelian randomization
			Confidence interval				Confidence interval				Confidence interval
National exam data	Parent	Coefficient	Lower	Upper	P-value	Coefficient	Lower	Upper	P-value	Coefficient	Lower	Upper	P-value	N
	Mother	0.0419265	0.036936	0.046917	0	0.051471	0.012206	0.090736	0.010191	-0.0118122	-0.050437	0.026813	0.548907	38277
English 5th grade	Father	0.050596	0.046264	0.054928	0	0.137419	0.10493	0.169909	0	0.0725581	0.039978	0.105138	1.3e-05	38277
	Mother	0.0548476	0.04958	0.060115	0	0.0483264	0.005493	0.091159	0.02701	-0.0210243	-0.062985	0.020936	0.326068	32226
English 8th grade	Father	0.0592632	0.05467	0.063857	0	0.166892	0.13098	0.202804	0	0.100671	0.065227	0.136114	0	32226
	Mother	0.0707947	0.065891	0.075698	0	0.115396	0.075944	0.154847	0	0.045416	0.007706	0.083126	0.018248	38707
Reading 5th stage	Father	0.0681576	0.064012	0.072303	0	0.162157	0.129714	0.194599	0	0.0908365	0.05936	0.122313	0	38707
	Mother	0.0800157	0.074901	0.08513	0	0.115123	0.073746	0.156499	0	0.0325947	-0.006559	0.071748	0.102749	32615
Reading 8th grade	Father	0.0758302	0.071443	0.080217	0	0.183668	0.148476	0.218859	0	0.101265	0.067806	0.134724	0	32615
	Mother	0.0789668	0.073305	0.084629	0	0.104465	0.060117	0.148812	4e-06	0.0280985	-0.014026	0.070223	0.191083	26655
Reading 9th grade	Father	0.0766634	0.071888	0.081439	0	0.192714	0.154815	0.230612	0	0.111852	0.075874	0.14783	0	26655
	Mother	0.0709908	0.066229	0.075753	0	0.119303	0.079821	0.158786	0	0.0353	-0.00192	0.07252	0.063041	39138
Maths 5th grade	Father	0.0697423	0.065552	0.073933	0	0.170998	0.13852	0.203476	0	0.0862871	0.055092	0.117482	0	39138
	Mother	0.0782649	0.073334	0.083196	0	0.137777	0.096253	0.179301	0	0.042725	0.004217	0.081233	0.029656	32593
Maths 8th grade	Father	0.0791198	0.07473	0.083509	0	0.183481	0.148483	0.21848	0	0.0916627	0.059233	0.124092	0	32593
	Mother	0.0793265	0.073867	0.084786	0	0.129539	0.085562	0.173515	0	0.0436457	0.002294	0.084997	0.03857	26622
Maths 9th grade	Father	0.0780188	0.073205	0.082832	0	0.185369	0.147777	0.222961	0	0.0948298	0.059793	0.129866	0	26622
Age 5 questionaires
	Mother	0.0244984	0.016858	0.032139	0	0.0478313	-0.015172	0.110835	0.136749	0.0221778	-0.041763	0.086119	0.496617	18089
Child literacy	Father	0.026892	0.020687	0.033097	0	0.0390097	-0.006326	0.084346	0.091698	0.0210677	-0.025754	0.067889	0.377819	18089
	Mother	0.0140497	0.007563	0.020536	2.2e-05	-0.0194556	-0.07235	0.033439	0.470955	-0.0331126	-0.087283	0.021058	0.230885	18157
Communication skills	Father	0.0035169	-0.001681	0.008715	0.184833	0.0360383	-0.001793	0.07387	0.061888	0.0265509	-0.012493	0.065595	0.18258	18157
	Mother	0.0235375	0.018169	0.028906	0	0.022004	-0.02066	0.064668	0.312078	0.006157	-0.037127	0.049441	0.780397	18213
Enjoys being read to	Father	0.0194188	0.015187	0.02365	0	0.0426117	0.012097	0.073126	0.0062	0.0316533	0.000231	0.063076	0.048335	18213
	Mother	-0.0129265	-0.026024	0.000171	0.053087	-0.0915467	-0.200172	0.017078	0.098566	-0.111949	-0.223029	-0.000869	0.048231	18220
Teaches letters	Father	-0.0101621	-0.020916	0.000592	0.06402	0.0223225	-0.055401	0.100046	0.57349	0.0084243	-0.072038	0.088886	0.837408	18220
Age 8 questionaires
	Mother	0.0339864	0.023713	0.04426	0	0.0782882	0.001618	0.154959	0.045354	-0.0066718	-0.084896	0.071552	0.867236	17609
Teacher rating score	Father	0.042242	0.034139	0.050345	0	0.0846777	0.028628	0.140727	0.003065	0.0215559	-0.036134	0.079246	0.463948	17609
	Mother	0.0153092	0.001883	0.028735	0.025438	-0.0319146	-0.131707	0.067878	0.530771	-0.0559297	-0.157737	0.045877	0.281586	18623
Language skills score	Father	0.0121219	0.001389	0.022854	0.026864	0.0213748	-0.052928	0.095678	0.572866	0.003845	-0.073544	0.081234	0.922424	18623
	Mother	0.0966936	0.078045	0.115342	0	0.119447	-0.023248	0.262143	0.100864	0.0161394	-0.127423	0.159702	0.825603	18319
Reading behaviour score	Father	0.104432	0.089465	0.1194	0	0.247387	0.142875	0.351899	3e-06	0.174226	0.06785	0.280603	0.001327	18319
	Mother	0.0405822	0.025593	0.055572	0	0.0269176	-0.091866	0.145701	0.65693	-0.0729629	-0.196161	0.050235	0.245726	15414
Reading mastery score	Father	0.0367717	0.025159	0.048384	0	0.0875347	0.002792	0.172277	0.04291	0.0142269	-0.073215	0.101669	0.749807	15414
	Mother	-0.0106905	-0.015981	-0.0054	7.5e-05	-0.0256008	-0.065132	0.013931	0.204333	-0.0097685	-0.050095	0.030558	0.634943	18657
Hours homework	Father	-0.0067885	-0.011015	-0.002562	0.001647	-0.0062288	-0.035556	0.023098	0.677194	0.0051661	-0.025069	0.035401	0.737703	18657
	Mother	-0.0022576	-0.00774	0.003224	0.419585	-0.0261941	-0.067661	0.015273	0.215679	-0.0035374	-0.046035	0.03896	0.870401	18299
Hours help with homework	Father	-0.0077548	-0.012127	-0.003382	0.00051	-0.0069273	-0.037395	0.023541	0.65586	0.008791	-0.022629	0.040211	0.583426	18299
	Mother	0.0027235	-0.001774	0.007221	0.235298	0.0180026	-0.016823	0.052829	0.310971	0.0210241	-0.014578	0.056626	0.247087	18388
Hours help after school with homework	Father	-0.0025826	-0.006196	0.001031	0.161264	-0.0227471	-0.04846	0.002966	0.082931	-0.0206032	-0.047085	0.005878	0.127278	18388
Note: P-value=0 indicates p<0.000001

### Sheet: S5 - MI MR results
Supplementary Table 5: Mendelian randomization estimates of the effect of mothers and fathers education on offspring outcomes. Imputed N=40,879.
		Phenotypic				Standard Mendelian randomization				Within family Mendelian randomization
			Confidence interval				Confidence interval				Confidence interval
National exam data	Parent	Coefficient	Lower	Upper	P-value	Coefficient	Lower	Upper	P-value	Coefficient	Lower	Upper	P-value
	Mother	0.0441198	0.039255	0.048984	0	0.0543158	0.016278	0.092354	0.00513	-0.0072272	-0.044683	0.030229	0.705292
English 5th grade	Father	0.0523633	0.048087	0.05664	0	0.137631	0.106031	0.16923	0	0.0725297	0.040775	0.104284	8e-06
	Mother	0.0535636	0.048569	0.058559	0	0.0662673	0.027122	0.105412	0.000907	-0.0003588	-0.038217	0.037499	0.98518
English 8th grade	Father	0.0610472	0.05674	0.065354	0	0.152997	0.120352	0.185642	0	0.0825189	0.049476	0.115562	1e-06
	Mother	0.0734321	0.068535	0.078329	0	0.118596	0.080218	0.156973	0	0.0494691	0.012758	0.086181	0.008263
Reading 5th stage	Father	0.0700212	0.065855	0.074187	0	0.163102	0.131308	0.194897	0	0.089982	0.058901	0.121063	0
	Mother	0.0797076	0.07484	0.084575	0	0.127933	0.090012	0.165854	0	0.0496886	0.014165	0.085212	0.006114
Reading 8th grade	Father	0.0771724	0.073079	0.081266	0	0.17633	0.144358	0.208302	0	0.0935625	0.062134	0.124991	0
	Mother	0.0786521	0.073636	0.083669	0	0.122164	0.082431	0.161898	0	0.0468317	0.009084	0.08458	0.01503
Reading 9th grade	Father	0.0784989	0.074269	0.082729	0	0.183083	0.149139	0.217027	0	0.103391	0.070392	0.13639	0
	Mother	0.0726766	0.067957	0.077396	0	0.120924	0.082695	0.159153	0	0.0392472	0.003032	0.075462	0.033662
Maths 5th grade	Father	0.0711481	0.066954	0.075342	0	0.170331	0.138415	0.202248	0	0.0839348	0.05308	0.114789	0
	Mother	0.0782584	0.073402	0.083115	0	0.143924	0.105434	0.182415	0	0.0543217	0.018476	0.090167	0.002976
Maths 8th grade	Father	0.080057	0.075913	0.084201	0	0.179683	0.148042	0.211324	0	0.0849009	0.055092	0.11471	0
	Mother	0.0788286	0.073725	0.083932	0	0.145152	0.105834	0.18447	0	0.0597185	0.023236	0.096201	0.001335
Maths 9th grade	Father	0.0795169	0.075228	0.083806	0	0.175609	0.14358	0.207637	0	0.085238	0.054289	0.116187	0
Age 5 questionaires
	Mother	0.0219429	0.014568	0.029318	0	0.0532487	0.000569	0.105928	0.047571	0.0373668	-0.0183	0.093033	0.188284
Child literacy	Father	0.0271248	0.020867	0.033383	0	0.0262806	-0.015827	0.068388	0.221219	0.00949	-0.032706	0.051686	0.659349
	Mother	0.0135214	0.008132	0.018911	1e-06	-0.008839	-0.051164	0.033485	0.682301	-0.0177192	-0.060936	0.025497	0.421616
Communication skills	Father	0.0037776	-0.001192	0.008747	0.13628	0.0310286	-0.003527	0.065585	0.078421	0.0216396	-0.014092	0.057371	0.235227
	Mother	0.0204726	0.01498	0.025966	0	0.0179237	-0.017472	0.05332	0.320955	0.0066504	-0.029222	0.042523	0.716334
Enjoys being read to	Father	0.018976	0.015104	0.022848	0	0.0387552	0.009589	0.067921	0.009203	0.0268333	-0.003417	0.057084	0.082109
	Mother	-0.011841	-0.02298	-0.000702	0.03721	-0.0471529	-0.124374	0.030068	0.231377	-0.0565192	-0.135839	0.022801	0.162538
Teaches letters	Father	-0.008285	-0.016472	-9.8e-05	0.047333	0.0009274	-0.060075	0.06193	0.976228	-0.0089885	-0.071564	0.053587	0.778297
Age 8 questionaires
	Mother	0.0505255	0.041978	0.059073	0	0.0819559	0.018486	0.145426	0.011378	0.0262303	-0.036643	0.089104	0.413533
Teacher assessment	Father	0.0368247	0.029766	0.043883	0	0.0884659	0.036058	0.140874	0.000938	0.029518	-0.026582	0.085618	0.302408
	Mother	0.0358605	0.022842	0.048879	0	0.0598747	-0.04528	0.165029	0.264413	0.05211	-0.05409	0.15831	0.336186
Language skills score	Father	0.0139268	0.004117	0.023737	0.005398	-0.0215539	-0.104154	0.061046	0.609036	-0.0297666	-0.114272	0.054739	0.489943
	Mother	0.0924976	0.077881	0.107115	0	0.0971377	0.001572	0.192704	0.046346	0.0381345	-0.059207	0.135476	0.442577
Reading behaviour score	Father	0.0837701	0.072448	0.095092	0	0.220862	0.140236	0.301488	0	0.158467	0.075192	0.241743	0.000192
	Mother	0.0635263	0.050499	0.076554	0	0.0761376	-0.025098	0.177373	0.140458	0.0134856	-0.090182	0.117153	0.798749
Reading mastery score	Father	0.0295877	0.019291	0.039884	0	0.0627774	-0.019028	0.144583	0.132555	-0.0034782	-0.08974	0.082783	0.937009
	Mother	-0.0179299	-0.022837	-0.013023	0	-0.0420068	-0.076274	-0.00774	0.016274	-0.0311887	-0.064966	0.002588	0.070325
Hours homework	Father	-0.0076013	-0.011054	-0.004148	1.6e-05	-0.0012107	-0.031167	0.028746	0.936862	0.0102311	-0.021766	0.042228	0.530845
	Mother	-0.016339	-0.020782	-0.011896	0	-0.0557337	-0.085774	-0.025694	0.000276	-0.0397033	-0.069394	-0.010012	0.008769
Hours help with homework	Father	-0.0095542	-0.012523	-0.006585	0	-0.0018563	-0.027336	0.023624	0.886453	0.0151036	-0.012177	0.042384	0.277863
	Mother	-0.0180184	-0.0221	-0.013936	0	-0.0411913	-0.067522	-0.01486	0.002168	-0.0381729	-0.064694	-0.011652	0.004786
Hours help after school with homework	Father	-0.0064813	-0.009662	-0.003301	6.5e-05	-0.0094409	-0.030449	0.011567	0.378419	-0.0062516	-0.028192	0.015688	0.576512

### Sheet: S6 - MI MR results - cohabit
Supplementary Table 6: Mendelian randomization estimates of the effect of mothers and fathers education on offspring outcomes - cohabiting. Imputed N=28,611.
		Within family Mendelian randomization
			Confidence interval
National exam data	Parent	Coefficient	Lower	Upper	P-value
	Mother	0.0024663	-0.046386	0.051319	0.921178
English 5th grade	Father	0.0657898	0.025208	0.106372	0.001486
	Mother	0.0023777	-0.047157	0.051912	0.925045
English 8th grade	Father	0.0808729	0.039011	0.122735	0.000153
	Mother	0.0617555	0.013264	0.110247	0.012556
Reading 5th stage	Father	0.0731021	0.033079	0.113126	0.000344
	Mother	0.0511105	0.004054	0.098167	0.033268
Reading 8th grade	Father	0.0894594	0.049404	0.129515	1.2e-05
	Mother	0.0560576	0.008153	0.103962	0.021813
Reading 9th grade	Father	0.09333	0.053454	0.133206	4e-06
	Mother	0.0535714	0.005917	0.101226	0.027569
Maths 5th grade	Father	0.0722023	0.032707	0.111698	0.00034
	Mother	0.0669694	0.02032	0.113619	0.004896
Maths 8th grade	Father	0.0758019	0.037445	0.114159	0.000107
	Mother	0.0727304	0.026133	0.119328	0.002219
Maths 9th grade	Father	0.0703955	0.031241	0.10955	0.000425

### Sheet: S7 -MI MR results - non-cohabit
Supplementary Table 7: Mendelian randomization estimates of the effect of mothers and fathers education on offspring outcomes - non-cohabiting. Imputed N=12,268.
		Within family Mendelian randomization
			Confidence interval
National exam data	Parent	Coefficient	Lower	Upper	P-value
	Mother	-0.0269596	-0.083556	0.029637	0.350492
English 5th grade	Father	0.0829642	0.032938	0.13299	0.001152
	Mother	-0.0052587	-0.062114	0.051597	0.856144
English 8th grade	Father	0.0826989	0.031763	0.133635	0.001461
	Mother	0.0246521	-0.03063	0.079934	0.382106
Reading 5th stage	Father	0.119534	0.070053	0.169014	2e-06
	Mother	0.0421926	-0.010876	0.095261	0.119159
Reading 8th grade	Father	0.0992934	0.050737	0.14785	6.1e-05
	Mother	0.0246565	-0.033139	0.082452	0.403058
Reading 9th grade	Father	0.119471	0.063833	0.175108	2.6e-05
	Mother	0.0030847	-0.050869	0.057039	0.910777
Maths 5th grade	Father	0.101987	0.053703	0.15027	3.5e-05
	Mother	0.0216826	-0.031585	0.07495	0.424975
Maths 8th grade	Father	0.0975988	0.051072	0.144125	3.9e-05
	Mother	0.0264294	-0.029118	0.081977	0.351048
Maths 9th grade	Father	0.109024	0.059882	0.158165	1.4e-05

### Sheet: S8 - 2SMR
Supplementary Table 8: Two-sample Mendelian randomization estimates of the effect of mothers and fathers education on offspring outcomes										0.0736814	0.0370105	0.110352	8.21e-05
		Inverse variance weighted				Weighted Median				Weighted Mode				MR-Egger				MR-Egger constant
			Confidence interval				Confidence interval				Confidence interval				Confidence interval				Confidence interval
National exam data	Parent	Coefficient	Lower	Upper	P-value	Coefficient	Lower	Upper	P-value	Coefficient	Lower	Upper	P-value	Coefficient	Lower	Upper	P-value	Coefficient	Lower	Upper	P-value
	Mother	0.0514907	0.0279682	0.0750132	1.78e-05	0.0806513	0.0444885	0.116814	1.24e-05	0.107964	-0.0091222	0.225051	0.0707162	0.0528451	-0.0080974	0.113788	0.0892105	-4.89e-06	-0.0002078	0.0001981	0.962333	0
English 5th grade	Father	0.0724722	0.0498182	0.0951263	3.61e-10	0.0669274	0.0307883	0.103066	0.0002836	0.0724357	-0.036178	0.181049	0.191163	0.0693867	0.0106947	0.128079	0.0204958	1.11e-05	-0.0001843	0.0002066	0.911048	0
	Mother	0.0616873	0.0388594	0.0845151	1.18e-07	0.063908	0.0285525	0.0992634	0.0003958	0.0213776	-0.0964267	0.139182	0.722083	0.0425562	-0.0165592	0.101672	0.158253	6.91e-05	-0.0001278	0.0002659	0.491642	0
English 8th grade	Father	0.0992005	0.0773044	0.121097	0	0.10418	0.0675521	0.140808	2.48e-08	0.101582	-0.0104382	0.213603	0.0755081	0.0959769	0.0392486	0.152705	0.0009129	1.16e-05	-0.0001773	0.0002006	0.903886	0
	Mother	0.0906158	0.0657184	0.115513	9.78e-13	0.0976255	0.0602291	0.135022	3.11e-07	0.0865201	-0.0308029	0.203843	0.148344	0.0509953	-0.013401	0.115391	0.120634	0.0001431	-7.14e-05	0.0003575	0.191065	0
Reading 5th stage	Father	0.108731	0.0862065	0.131255	0	0.0921676	0.0573558	0.126979	2.11e-07	0.0700958	-0.0493301	0.189522	0.249978	0.0991395	0.0407904	0.157489	0.0008679	3.46e-05	-0.0001597	0.0002289	0.726866	0
	Mother	0.0962755	0.0738062	0.118745	0	0.106069	0.0717781	0.140359	1.34e-09	0.0667892	-0.0508916	0.18447	0.265971	0.0592607	0.0011518	0.11737	0.0456245	0.0001336	-5.99e-05	0.0003272	0.175862	0
Reading 8th grade	Father	0.125893	0.1036	0.148186	0	0.132029	0.0966837	0.167375	2.46e-13	0.105842	-0.0093323	0.221017	0.0716735	0.0872734	0.0296302	0.144917	0.0030024	0.0001394	-5.25e-05	0.0003314	0.15453	0
	Mother	0.0935391	0.0721186	0.11496	0	0.0966721	0.060593	0.132751	1.51e-07	0.0505803	-0.0637372	0.164898	0.385827	0.0666351	0.0111965	0.122074	0.0184805	9.71e-05	-8.75e-05	0.0002818	0.302422	0
Reading 9th grade	Father	0.121584	0.100158	0.14301	0	0.127975	0.0918826	0.164068	3.66e-12	0.133696	0.0218457	0.245547	0.0191391	0.1014	0.0459223	0.156879	0.0003405	7.29e-05	-0.0001119	0.0002576	0.439461	0
	Mother	0.0792853	0.0564948	0.102076	9.19e-12	0.0711415	0.0361162	0.106167	6.86e-05	0.0658933	-0.0446781	0.176465	0.242794	0.0693051	0.0102665	0.128344	0.021401	3.6e-05	-0.0001606	0.0002326	0.71943	0
Maths 5th grade	Father	0.0994998	0.0765798	0.12242	0	0.104935	0.0698904	0.139979	4.39e-09	0.0995246	-0.0149677	0.214017	0.0884245	0.0583482	-0.0009064	0.117603	0.0536047	0.0001486	-4.87e-05	0.0003459	0.139999	0
	Mother	0.0923549	0.0709845	0.113725	0	0.0973222	0.0612625	0.133382	1.22e-07	0.066392	-0.0410402	0.173824	0.225796	0.0720304	0.0166967	0.127364	0.0107285	7.34e-05	-0.0001109	0.0002577	0.435078	0
Maths 8th grade	Father	0.112543	0.0902727	0.134814	0	0.114573	0.0782261	0.15092	6.48e-10	0.119668	0.0132046	0.226131	0.0275879	0.0540614	-0.0033731	0.111496	0.0650535	0.0002112	1.99e-05	0.0004024	0.0304827	1
	Mother	0.0929309	0.0718931	0.113969	0	0.0944973	0.0582635	0.130731	3.19e-07	0.0779712	-0.0328468	0.188789	0.167879	0.0726458	0.0181743	0.127117	0.0089503	7.32e-05	-0.0001082	0.0002546	0.428741	0
Maths 9th grade	Father	0.115928	0.0941616	0.137694	0	0.113455	0.0771105	0.1498	9.45e-10	0.063794	-0.0497977	0.177386	0.271005	0.0712866	0.0150517	0.127521	0.0129694	0.0001612	-2.61e-05	0.0003484	0.0916205	0
																						1
Age 5 questionaires																						1
	Mother	0.0351769	0.0194735	0.0508803	1.13e-05	0.025915	-0.0104218	0.0622518	0.162158	-0.0006307	-0.104217	0.102955	0.990479	0.0349988	-0.0056859	0.0756835	0.0917805	6.43e-07	-0.0001348	0.0001361	0.992579	0
Child literacy	Father	0.0236702	0.0077458	0.0395946	0.0035755	0.017171	-0.0203566	0.0546986	0.36982	0.0011054	-0.105156	0.107367	0.983732	0.0337689	-0.0074774	0.0750152	0.108565	-3.65e-05	-0.0001738	0.0001009	0.602866	0
	Mother	-0.0089648	-0.0222101	0.0042804	0.184644	-0.0066926	-0.0386644	0.0252792	0.681597	-0.0174892	-0.110691	0.0757128	0.713029	-0.0160259	-0.0503356	0.0182839	0.359927	2.55e-05	-8.88e-05	0.0001398	0.661871	0
Communication skills	Father	0.017456	0.0041532	0.0307588	0.0101134	0.0233057	-0.0082437	0.0548552	0.147655	0.0370012	-0.0577179	0.13172	0.44388	0.0138009	-0.0206625	0.0482644	0.43252	1.32e-05	-0.0001016	0.000128	0.821692	0
	Mother	0.0184759	0.0075421	0.0294098	0.0009264	0.0272991	0.00175	0.0528482	0.0362373	0.036437	-0.039223	0.112097	0.345213	0.0087217	-0.019591	0.0370345	0.545991	3.52e-05	-5.91e-05	0.0001295	0.464108	0
Enjoys being read to	Father	0.023563	0.0126721	0.0344538	2.23e-05	0.0292087	0.0036328	0.0547846	0.0251952	0.0208764	-0.0492873	0.0910401	0.559775	0.0024583	-0.0256876	0.0306041	0.864075	7.62e-05	-1.75e-05	0.0001699	0.11107	0
	Mother	-0.0304087	-0.0569759	-0.0038415	0.0248706	-0.0140493	-0.0715311	0.0434324	0.631902	0.0365585	-0.137612	0.210729	0.680776	-0.0256764	-0.0945058	0.0431531	0.464679	-1.71e-05	-0.0002463	0.0002121	0.88384	0
Teaches letters	Father	-0.014233	-0.0419882	0.0135221	0.314848	0.019669	-0.0387999	0.0781379	0.509673	0.101114	-0.0773788	0.279607	0.266862	-0.0316394	-0.103529	0.0402505	0.38835	6.28e-05	-0.0001766	0.0003023	0.606889	0
																						1
Age 8 questionaires																						1
	Mother	0.0479895	0.023489	0.07249	0.0001235	0.0748943	0.0282257	0.121563	0.0016584	0.112409	-0.0369935	0.261811	0.140297	0.0003962	-0.0629211	0.0637135	0.990215	0.0001718	-3.9e-05	0.0003827	0.110201	0
Teacher rating score	Father	0.0589054	0.0357717	0.0820392	6.01e-07	0.0611065	0.0153045	0.106908	0.0089247	0.0668279	-0.0695392	0.203195	0.336796	0.0652342	0.0053018	0.125167	0.0328931	-2.29e-05	-0.0002224	0.0001767	0.822447	0
	Mother	-0.0027743	-0.0328954	0.0273467	0.856738	0.0068675	-0.0559943	0.0697293	0.830449	0.0255327	-0.162314	0.213379	0.789924	-0.0382228	-0.116189	0.0397437	0.336611	0.000128	-0.0001317	0.0003876	0.333963	0
Language skills score	Father	0.0035222	-0.0263277	0.0333722	0.817101	-0.0110019	-0.0799847	0.057981	0.754588	0.0088535	-0.190796	0.208503	0.930738	0.034469	-0.0428118	0.11175	0.382007	-0.0001117	-0.0003691	0.0001456	0.394797	0
	Mother	0.114823	0.0754148	0.154232	1.12e-08	0.141068	0.0650515	0.217085	0.0002755	0.268176	0.0398446	0.496507	0.0213337	0.0655057	-0.036489	0.1675	0.208101	0.0001781	-0.0001616	0.0005177	0.30418	0
Reading behaviour score	Father	0.167147	0.127627	0.206667	2.22e-16	0.135457	0.0603351	0.210579	0.000409	0.0290964	-0.201598	0.25979	0.804748	0.188278	0.0859076	0.290648	0.0003124	-7.63e-05	-0.0004172	0.0002646	0.660923	0
	Mother	0.0169351	-0.0123469	0.0462171	0.256981	0.0515958	-0.0138902	0.117082	0.122524	0.153469	-0.0374528	0.34439	0.115139	-0.0247895	-0.100552	0.0509728	0.521319	0.0001506	-0.0001017	0.0004029	0.241878	0
Reading mastery score	Father	0.0111175	-0.0177772	0.0400123	0.450772	0.0201272	-0.0422887	0.0825431	0.527361	0.0120885	-0.168627	0.192803	0.895689	0.043831	-0.0309665	0.118628	0.250741	-0.0001181	-0.0003672	0.000131	0.352685	0
	Mother	-0.0157929	-0.0263774	-0.0052085	0.0034501	-0.019978	-0.0437686	0.0038127	0.0997866	-0.0173942	-0.0839636	0.0491752	0.608556	-0.0074899	-0.0349011	0.0199213	0.592266	-3e-05	-0.0001213	6.13e-05	0.519783	0
Hours homework	Father	-0.0105674	-0.0208602	-0.0002746	0.0441886	-0.0092427	-0.0315988	0.0131135	0.417757	-0.0242123	-0.0955531	0.0471284	0.50592	-0.0138878	-0.0405527	0.0127771	0.307338	1.2e-05	-7.68e-05	0.0001008	0.791305	0
	Mother	-0.0265583	-0.0380255	-0.0150911	5.64e-06	-0.0274461	-0.0502003	-0.0046919	0.0180713	0.0121048	-0.057041	0.0812506	0.731507	-0.0095224	-0.0391882	0.0201434	0.529259	-6.15e-05	-0.0001603	3.73e-05	0.222348	0
Hours help with homework	Father	-0.0118999	-0.0226968	-0.001103	0.0307551	-0.0022224	-0.0262155	0.0217706	0.855934	0.0287527	-0.0424574	0.0999628	0.428713	-0.0174182	-0.0453863	0.0105499	0.222214	1.99e-05	-7.32e-05	0.0001131	0.675014	0
	Mother	-0.03867	-0.0502807	-0.0270594	6.67e-11	-0.0432386	-0.0636948	-0.0227823	3.43e-05	-0.0266231	-0.0908117	0.0375654	0.416253	-0.0094163	-0.0393704	0.0205377	0.537799	-0.0001056	-0.0002054	-5.87e-06	0.0379567	1
Hours help after school with homework	Father	-0.0268298	-0.0377291	-0.0159305	1.4e-06	-0.0267447	-0.0469969	-0.0064925	0.0096441	-0.0215866	-0.0854017	0.0422284	0.507326	-0.0161186	-0.0443387	0.0121015	0.262926	-3.87e-05	-0.0001327	5.53e-05	0.419914	0
